# Oral Metformin May Exacerbate Diabetic Neuropathy: A Two-Sample Mendelian Randomization Study

**DOI:** 10.1101/2025.02.11.25322054

**Authors:** Xiaoyong Wang, Yujuan Wu, Ningning Ma, Jueying Chen, Yuanjin Chen, Jiaoling Shi

## Abstract

**Objective:** Given the important role of metformin in diabetes treatment and the uncertainty regarding its relationship with diabetic neuropathy, this study aims to assess the causal relationship between metformin and diabetic neuropathy using Mendelian randomization.

**Methods:** Instrumental variables were derived from publicly available genome-wide association study datasets. Two study cohorts were assigned: a training cohort (exposure ID: ukb-a-159) and a testing cohort (ID: ukb-b-14609), with the outcome ID being finn-b-DM_NEUROPATHY for both.

The primary analysis used inverse variance weighting (IVW) for Mendelian randomization, supplemented by weighted median (WMed), weighted mode (WM), simple mode (SM), and MR Egger regression (MER). To test for heterogeneity, pleiotropy, and publication bias, we conducted leave-one-out sensitivity analyses, MR Egger regression, and further assessed with funnel plots.

**Results:** Mendelian randomization analysis showed a significant positive causal relationship between metformin and diabetic neuropathy in both the training set (IVW: logOR 14.73, 95% CI [9.60, 19.86], p=1.78E-08) and the testing set (IVW: logOR 15.83, 95% CI [11.10, 20.56], p=5.54E-11). The WMed, WM, SM, and MER models all consistently supported this conclusion, with no evidence of pleiotropy or heterogeneity, indicating robust results.

**Conclusion:** From an epidemiological perspective, this study reveals a significant positive correlation between metformin use and diabetic neuropathy through Mendelian randomization analysis. This finding not only provides new insights into the field of diabetes treatment but also suggests that the use of metformin may be associated with the potential side effect of increased risk of diabetic neuropathy.
