## Supplementary Material 1 for "Oral Metformin May Exacerbate Diabetic Neuropathy: A Two-Sample Mendelian Randomization Study"

### Sheet: Sheet1
exposure	outcome	id.exposure	id.outcome	samplesize	SNP	b	se	p
Treatment/medication code: metformin || id:ukb-b-14609	Diabetic neuropathy || id:finn-b-DM_NEUROPATHY	ukb-b-14609	finn-b-DM_NEUROPATHY		rs10001190	46.5249	15.3945	0.00250972
Treatment/medication code: metformin || id:ukb-b-14609	Diabetic neuropathy || id:finn-b-DM_NEUROPATHY	ukb-b-14609	finn-b-DM_NEUROPATHY		rs10195252	29.1624	21.2328	0.169608
Treatment/medication code: metformin || id:ukb-b-14609	Diabetic neuropathy || id:finn-b-DM_NEUROPATHY	ukb-b-14609	finn-b-DM_NEUROPATHY		rs10420309	41.3834	21.114	0.0499958
Treatment/medication code: metformin || id:ukb-b-14609	Diabetic neuropathy || id:finn-b-DM_NEUROPATHY	ukb-b-14609	finn-b-DM_NEUROPATHY		rs10965246	-1.18606	12.5583	0.924756
Treatment/medication code: metformin || id:ukb-b-14609	Diabetic neuropathy || id:finn-b-DM_NEUROPATHY	ukb-b-14609	finn-b-DM_NEUROPATHY		rs11257655	15.905	16.2341	0.32722
Treatment/medication code: metformin || id:ukb-b-14609	Diabetic neuropathy || id:finn-b-DM_NEUROPATHY	ukb-b-14609	finn-b-DM_NEUROPATHY		rs11658063	11.8985	16.2424	0.463828
Treatment/medication code: metformin || id:ukb-b-14609	Diabetic neuropathy || id:finn-b-DM_NEUROPATHY	ukb-b-14609	finn-b-DM_NEUROPATHY		rs11708067	33.619	24.1521	0.163932
Treatment/medication code: metformin || id:ukb-b-14609	Diabetic neuropathy || id:finn-b-DM_NEUROPATHY	ukb-b-14609	finn-b-DM_NEUROPATHY		rs1215468	4.88265	14.6138	0.738295
Treatment/medication code: metformin || id:ukb-b-14609	Diabetic neuropathy || id:finn-b-DM_NEUROPATHY	ukb-b-14609	finn-b-DM_NEUROPATHY		rs13266634	-22.6515	15.8088	0.151905
Treatment/medication code: metformin || id:ukb-b-14609	Diabetic neuropathy || id:finn-b-DM_NEUROPATHY	ukb-b-14609	finn-b-DM_NEUROPATHY		rs1421085	15.9497	11.2102	0.154799
Treatment/medication code: metformin || id:ukb-b-14609	Diabetic neuropathy || id:finn-b-DM_NEUROPATHY	ukb-b-14609	finn-b-DM_NEUROPATHY		rs1496653	7.33037	14.4552	0.612078
Treatment/medication code: metformin || id:ukb-b-14609	Diabetic neuropathy || id:finn-b-DM_NEUROPATHY	ukb-b-14609	finn-b-DM_NEUROPATHY		rs1613295	42.8908	16.7815	0.0105934
Treatment/medication code: metformin || id:ukb-b-14609	Diabetic neuropathy || id:finn-b-DM_NEUROPATHY	ukb-b-14609	finn-b-DM_NEUROPATHY		rs17036160	18.5245	16.5796	0.263863
Treatment/medication code: metformin || id:ukb-b-14609	Diabetic neuropathy || id:finn-b-DM_NEUROPATHY	ukb-b-14609	finn-b-DM_NEUROPATHY		rs17250977	-46.6091	29.9536	0.119698
Treatment/medication code: metformin || id:ukb-b-14609	Diabetic neuropathy || id:finn-b-DM_NEUROPATHY	ukb-b-14609	finn-b-DM_NEUROPATHY		rs17513135	40.8423	20.7949	0.0495232
Treatment/medication code: metformin || id:ukb-b-14609	Diabetic neuropathy || id:finn-b-DM_NEUROPATHY	ukb-b-14609	finn-b-DM_NEUROPATHY		rs1800961	14.7221	17.4615	0.399163
Treatment/medication code: metformin || id:ukb-b-14609	Diabetic neuropathy || id:finn-b-DM_NEUROPATHY	ukb-b-14609	finn-b-DM_NEUROPATHY		rs2009222	-12.5894	22.2817	0.572066
Treatment/medication code: metformin || id:ukb-b-14609	Diabetic neuropathy || id:finn-b-DM_NEUROPATHY	ukb-b-14609	finn-b-DM_NEUROPATHY		rs2237895	-3.80234	15.5296	0.806576
Treatment/medication code: metformin || id:ukb-b-14609	Diabetic neuropathy || id:finn-b-DM_NEUROPATHY	ukb-b-14609	finn-b-DM_NEUROPATHY		rs2796441	14.1364	21.7526	0.515774
Treatment/medication code: metformin || id:ukb-b-14609	Diabetic neuropathy || id:finn-b-DM_NEUROPATHY	ukb-b-14609	finn-b-DM_NEUROPATHY		rs34744311	20.0837	14.0445	0.152717
Treatment/medication code: metformin || id:ukb-b-14609	Diabetic neuropathy || id:finn-b-DM_NEUROPATHY	ukb-b-14609	finn-b-DM_NEUROPATHY		rs34872471	15.5661	5.68693	0.0061971
Treatment/medication code: metformin || id:ukb-b-14609	Diabetic neuropathy || id:finn-b-DM_NEUROPATHY	ukb-b-14609	finn-b-DM_NEUROPATHY		rs459193	24.3656	17.6397	0.167188
Treatment/medication code: metformin || id:ukb-b-14609	Diabetic neuropathy || id:finn-b-DM_NEUROPATHY	ukb-b-14609	finn-b-DM_NEUROPATHY		rs4686471	33.665	21.2788	0.113629
Treatment/medication code: metformin || id:ukb-b-14609	Diabetic neuropathy || id:finn-b-DM_NEUROPATHY	ukb-b-14609	finn-b-DM_NEUROPATHY		rs4752792	-0.334646	19.5529	0.986345
Treatment/medication code: metformin || id:ukb-b-14609	Diabetic neuropathy || id:finn-b-DM_NEUROPATHY	ukb-b-14609	finn-b-DM_NEUROPATHY		rs4932264	-20.4735	20.6088	0.320498
Treatment/medication code: metformin || id:ukb-b-14609	Diabetic neuropathy || id:finn-b-DM_NEUROPATHY	ukb-b-14609	finn-b-DM_NEUROPATHY		rs62106258	58.4535	32.8219	0.0749236
Treatment/medication code: metformin || id:ukb-b-14609	Diabetic neuropathy || id:finn-b-DM_NEUROPATHY	ukb-b-14609	finn-b-DM_NEUROPATHY		rs67232546	17.238	24.1421	0.475211
Treatment/medication code: metformin || id:ukb-b-14609	Diabetic neuropathy || id:finn-b-DM_NEUROPATHY	ukb-b-14609	finn-b-DM_NEUROPATHY		rs6769511	17.5662	13.2611	0.185289
Treatment/medication code: metformin || id:ukb-b-14609	Diabetic neuropathy || id:finn-b-DM_NEUROPATHY	ukb-b-14609	finn-b-DM_NEUROPATHY		rs7018475	29.0469	16.0474	0.0702851
Treatment/medication code: metformin || id:ukb-b-14609	Diabetic neuropathy || id:finn-b-DM_NEUROPATHY	ukb-b-14609	finn-b-DM_NEUROPATHY		rs7177055	42.4115	18.8496	0.0244489
Treatment/medication code: metformin || id:ukb-b-14609	Diabetic neuropathy || id:finn-b-DM_NEUROPATHY	ukb-b-14609	finn-b-DM_NEUROPATHY		rs72802357	28.9874	17.6939	0.101366
Treatment/medication code: metformin || id:ukb-b-14609	Diabetic neuropathy || id:finn-b-DM_NEUROPATHY	ukb-b-14609	finn-b-DM_NEUROPATHY		rs73188924	0.276019	23.0936	0.990464
Treatment/medication code: metformin || id:ukb-b-14609	Diabetic neuropathy || id:finn-b-DM_NEUROPATHY	ukb-b-14609	finn-b-DM_NEUROPATHY		rs7376543	27.6477	20.4559	0.17651
Treatment/medication code: metformin || id:ukb-b-14609	Diabetic neuropathy || id:finn-b-DM_NEUROPATHY	ukb-b-14609	finn-b-DM_NEUROPATHY		rs74567345	25.5185	14.7748	0.0841383
Treatment/medication code: metformin || id:ukb-b-14609	Diabetic neuropathy || id:finn-b-DM_NEUROPATHY	ukb-b-14609	finn-b-DM_NEUROPATHY		rs7482891	-15.2281	19.0927	0.425108
Treatment/medication code: metformin || id:ukb-b-14609	Diabetic neuropathy || id:finn-b-DM_NEUROPATHY	ukb-b-14609	finn-b-DM_NEUROPATHY		rs76550717	35.5411	16.3898	0.0301214
Treatment/medication code: metformin || id:ukb-b-14609	Diabetic neuropathy || id:finn-b-DM_NEUROPATHY	ukb-b-14609	finn-b-DM_NEUROPATHY		rs76675804	43.567	22.0105	0.0477743
Treatment/medication code: metformin || id:ukb-b-14609	Diabetic neuropathy || id:finn-b-DM_NEUROPATHY	ukb-b-14609	finn-b-DM_NEUROPATHY		rs7756992	24.0192	12.9791	0.0642268
Treatment/medication code: metformin || id:ukb-b-14609	Diabetic neuropathy || id:finn-b-DM_NEUROPATHY	ukb-b-14609	finn-b-DM_NEUROPATHY		rs780093	22.3904	19.9188	0.260976
Treatment/medication code: metformin || id:ukb-b-14609	Diabetic neuropathy || id:finn-b-DM_NEUROPATHY	ukb-b-14609	finn-b-DM_NEUROPATHY		rs849142	-0.792985	16.3188	0.961243
Treatment/medication code: metformin || id:ukb-b-14609	Diabetic neuropathy || id:finn-b-DM_NEUROPATHY	ukb-b-14609	finn-b-DM_NEUROPATHY		rs9273268	174.209	18.4674	3.97259e-21
Treatment/medication code: metformin || id:ukb-b-14609	Diabetic neuropathy || id:finn-b-DM_NEUROPATHY	ukb-b-14609	finn-b-DM_NEUROPATHY		rs947791	-20.4022	29.7514	0.492867
Treatment/medication code: metformin || id:ukb-b-14609	Diabetic neuropathy || id:finn-b-DM_NEUROPATHY	ukb-b-14609	finn-b-DM_NEUROPATHY		rs9669278	32.1469	20.745	0.121233
Treatment/medication code: metformin || id:ukb-b-14609	Diabetic neuropathy || id:finn-b-DM_NEUROPATHY	ukb-b-14609	finn-b-DM_NEUROPATHY		rs987237	-9.60223	19.699	0.625941
Treatment/medication code: metformin || id:ukb-b-14609	Diabetic neuropathy || id:finn-b-DM_NEUROPATHY	ukb-b-14609	finn-b-DM_NEUROPATHY		rs9957264	8.90733	17.3198	0.607052
Treatment/medication code: metformin || id:ukb-b-14609	Diabetic neuropathy || id:finn-b-DM_NEUROPATHY	ukb-b-14609	finn-b-DM_NEUROPATHY		All - Inverse variance weighted	18.4938	3.9739	3.25855e-06
Treatment/medication code: metformin || id:ukb-b-14609	Diabetic neuropathy || id:finn-b-DM_NEUROPATHY	ukb-b-14609	finn-b-DM_NEUROPATHY		All - Inverse variance weighted (fixed effects)	18.4938	2.39452	1.13299e-14
Treatment/medication code: metformin || id:ukb-b-14609	Diabetic neuropathy || id:finn-b-DM_NEUROPATHY	ukb-b-14609	finn-b-DM_NEUROPATHY		All - Simple mode	21.756	6.9542	0.00311443
Treatment/medication code: metformin || id:ukb-b-14609	Diabetic neuropathy || id:finn-b-DM_NEUROPATHY	ukb-b-14609	finn-b-DM_NEUROPATHY		All - Weighted mode	16.8097	4.58652	0.00066203
Treatment/medication code: metformin || id:ukb-b-14609	Diabetic neuropathy || id:finn-b-DM_NEUROPATHY	ukb-b-14609	finn-b-DM_NEUROPATHY		All - Weighted median	15.8024	4.05342	9.67731e-05
Treatment/medication code: metformin || id:ukb-b-14609	Diabetic neuropathy || id:finn-b-DM_NEUROPATHY	ukb-b-14609	finn-b-DM_NEUROPATHY		All - MR Egger	12.2003	10.9535	0.271539
