## Supplementary Material 2 for "Oral Metformin May Exacerbate Diabetic Neuropathy: A Two-Sample Mendelian Randomization Study"

	Estimate	Std. Error	t value	Pr(>|t|)	Q	Q_pval
(Intercept)	0.0193491288532412	0.0313477277351348	0.617241830627312	0.540330168961139	120.120504179009	3.22557792243713e-09
b_exp	12.2002970410321	10.9534590557559	1.11383052412297	0.271539338230957	NA	NA
