## Supplementary Material 3 for "Oral Metformin May Exacerbate Diabetic Neuropathy: A Two-Sample Mendelian Randomization Study"

### Sheet: Sheet1
SNP	chr	pos	beta.outcome	se.outcome	samplesize.outcome	pval.outcome	eaf.outcome	effect_allele.outcome	other_allele.outcome	outcome	id.outcome	originalname.outcome	outcome.deprecated	mr_keep.outcome	data_source.outcome	proxy.outcome	target_snp.outcome	proxy_snp.outcome	target_a1.outcome	target_a2.outcome	proxy_a1.outcome	proxy_a2.outcome
rs74567345	5	102301358	0.1437	0.0832		0.0843607	0.05781	C	T	Diabetic neuropathy || id:finn-b-DM_NEUROPATHY	finn-b-DM_NEUROPATHY	Diabetic neuropathy	Diabetic neuropathy || ||	TRUE	igd
rs73188924	22	50788567	0.0006	0.0502		0.9905	0.1868	A	C	Diabetic neuropathy || id:finn-b-DM_NEUROPATHY	finn-b-DM_NEUROPATHY	Diabetic neuropathy	Diabetic neuropathy || ||	TRUE	igd
rs1800961	20	43042364	0.079	0.0937		0.399	0.04559	T	C	Diabetic neuropathy || id:finn-b-DM_NEUROPATHY	finn-b-DM_NEUROPATHY	Diabetic neuropathy	Diabetic neuropathy || ||	TRUE	igd
rs2009222	19	13034543	-0.0239	0.0423		0.5712	0.6936	C	T	Diabetic neuropathy || id:finn-b-DM_NEUROPATHY	finn-b-DM_NEUROPATHY	Diabetic neuropathy	Diabetic neuropathy || ||	TRUE	igd
rs7482891	11	2197112	0.0331	0.0415		0.4259	0.6639	G	A	Diabetic neuropathy || id:finn-b-DM_NEUROPATHY	finn-b-DM_NEUROPATHY	Diabetic neuropathy	Diabetic neuropathy || ||	TRUE	igd
rs1421085	16	53800954	0.0562	0.0395		0.1547	0.4179	C	T	Diabetic neuropathy || id:finn-b-DM_NEUROPATHY	finn-b-DM_NEUROPATHY	Diabetic neuropathy	Diabetic neuropathy || ||	TRUE	igd
rs11658063	17	36103872	-0.0315	0.043		0.4647	0.7068	G	C	Diabetic neuropathy || id:finn-b-DM_NEUROPATHY	finn-b-DM_NEUROPATHY	Diabetic neuropathy	Diabetic neuropathy || ||	TRUE	igd
rs6769511	3	185530290	0.0559	0.0422		0.1858	0.3053	C	T	Diabetic neuropathy || id:finn-b-DM_NEUROPATHY	finn-b-DM_NEUROPATHY	Diabetic neuropathy	Diabetic neuropathy || ||	TRUE	igd
rs11708067	3	123065778	-0.0728	0.0523		0.1642	0.1701	G	A	Diabetic neuropathy || id:finn-b-DM_NEUROPATHY	finn-b-DM_NEUROPATHY	Diabetic neuropathy	Diabetic neuropathy || ||	TRUE	igd
rs17250977	5	14753745	-0.2138	0.1374		0.1197	0.02124	G	A	Diabetic neuropathy || id:finn-b-DM_NEUROPATHY	finn-b-DM_NEUROPATHY	Diabetic neuropathy	Diabetic neuropathy || ||	TRUE	igd
rs459193	5	55806751	0.0576	0.0417		0.1677	0.6818	G	A	Diabetic neuropathy || id:finn-b-DM_NEUROPATHY	finn-b-DM_NEUROPATHY	Diabetic neuropathy	Diabetic neuropathy || ||	TRUE	igd
rs4686471	3	187740899	0.0636	0.0402		0.1137	0.6098	C	T	Diabetic neuropathy || id:finn-b-DM_NEUROPATHY	finn-b-DM_NEUROPATHY	Diabetic neuropathy	Diabetic neuropathy || ||	TRUE	igd
rs10420309	19	46150182	-0.0784	0.04		0.0501003	0.4184	G	A	Diabetic neuropathy || id:finn-b-DM_NEUROPATHY	finn-b-DM_NEUROPATHY	Diabetic neuropathy	Diabetic neuropathy || ||	TRUE	igd
rs9957264	18	56881633	-0.0234	0.0455		0.607	0.2476	A	C	Diabetic neuropathy || id:finn-b-DM_NEUROPATHY	finn-b-DM_NEUROPATHY	Diabetic neuropathy	Diabetic neuropathy || ||	TRUE	igd
rs17513135	1	40035686	0.0929	0.0473		0.0495005	0.2176	T	C	Diabetic neuropathy || id:finn-b-DM_NEUROPATHY	finn-b-DM_NEUROPATHY	Diabetic neuropathy	Diabetic neuropathy || ||	TRUE	igd
rs7376543	4	49310408	-0.0642	0.0475		0.1764	0.7688	G	T	Diabetic neuropathy || id:finn-b-DM_NEUROPATHY	finn-b-DM_NEUROPATHY	Diabetic neuropathy	Diabetic neuropathy || ||	TRUE	igd
rs72802357	16	75243142	-0.1173	0.0716		0.1012	0.08066	T	C	Diabetic neuropathy || id:finn-b-DM_NEUROPATHY	finn-b-DM_NEUROPATHY	Diabetic neuropathy	Diabetic neuropathy || ||	TRUE	igd
rs7177055	15	77832762	0.0954	0.0424		0.0244101	0.693	A	G	Diabetic neuropathy || id:finn-b-DM_NEUROPATHY	finn-b-DM_NEUROPATHY	Diabetic neuropathy	Diabetic neuropathy || ||	TRUE	igd
rs34872471	10	114754071	0.1333	0.0487		0.00616396	0.2002	C	T	Diabetic neuropathy || id:finn-b-DM_NEUROPATHY	finn-b-DM_NEUROPATHY	Diabetic neuropathy	Diabetic neuropathy || ||	TRUE	igd
rs7756992	6	20679709	0.0768	0.0415		0.0639897	0.3312	G	A	Diabetic neuropathy || id:finn-b-DM_NEUROPATHY	finn-b-DM_NEUROPATHY	Diabetic neuropathy	Diabetic neuropathy || ||	TRUE	igd
rs2237895	11	2857194	-0.0095	0.0388		0.8061	0.5064	C	A	Diabetic neuropathy || id:finn-b-DM_NEUROPATHY	finn-b-DM_NEUROPATHY	Diabetic neuropathy	Diabetic neuropathy || ||	TRUE	igd
rs947791	11	65302893	-0.0467	0.0681		0.4925	0.08921	A	G	Diabetic neuropathy || id:finn-b-DM_NEUROPATHY	finn-b-DM_NEUROPATHY	Diabetic neuropathy	Diabetic neuropathy || ||	TRUE	igd
rs76550717	11	72428172	-0.0991	0.0457		0.0301301	0.2438	G	A	Diabetic neuropathy || id:finn-b-DM_NEUROPATHY	finn-b-DM_NEUROPATHY	Diabetic neuropathy	Diabetic neuropathy || ||	TRUE	igd
rs4752792	11	47815702	-0.0007	0.0409		0.9872	0.6303	A	G	Diabetic neuropathy || id:finn-b-DM_NEUROPATHY	finn-b-DM_NEUROPATHY	Diabetic neuropathy	Diabetic neuropathy || ||	TRUE	igd
rs9669278	12	66374587	0.0609	0.0393		0.1211	0.4912	C	T	Diabetic neuropathy || id:finn-b-DM_NEUROPATHY	finn-b-DM_NEUROPATHY	Diabetic neuropathy	Diabetic neuropathy || ||	TRUE	igd
rs62106258	2	417167	-0.2447	0.1374		0.0748393	0.0204	C	T	Diabetic neuropathy || id:finn-b-DM_NEUROPATHY	finn-b-DM_NEUROPATHY	Diabetic neuropathy	Diabetic neuropathy || ||	TRUE	igd
rs780093	2	27742603	0.0462	0.0411		0.2616	0.6473	C	T	Diabetic neuropathy || id:finn-b-DM_NEUROPATHY	finn-b-DM_NEUROPATHY	Diabetic neuropathy	Diabetic neuropathy || ||	TRUE	igd
rs76675804	2	43611883	-0.1823	0.0921		0.0476903	0.04839	C	T	Diabetic neuropathy || id:finn-b-DM_NEUROPATHY	finn-b-DM_NEUROPATHY	Diabetic neuropathy	Diabetic neuropathy || ||	TRUE	igd
rs17036160	3	12329783	-0.0581	0.052		0.2643	0.1716	T	C	Diabetic neuropathy || id:finn-b-DM_NEUROPATHY	finn-b-DM_NEUROPATHY	Diabetic neuropathy	Diabetic neuropathy || ||	TRUE	igd
rs13266634	8	118184783	0.0576	0.0402		0.1519	0.3773	T	C	Diabetic neuropathy || id:finn-b-DM_NEUROPATHY	finn-b-DM_NEUROPATHY	Diabetic neuropathy	Diabetic neuropathy || ||	TRUE	igd
rs34744311	10	94467287	-0.0572	0.04		0.1522	0.3976	T	C	Diabetic neuropathy || id:finn-b-DM_NEUROPATHY	finn-b-DM_NEUROPATHY	Diabetic neuropathy	Diabetic neuropathy || ||	TRUE	igd
rs67232546	11	128398938	0.0392	0.0549		0.475	0.1516	T	C	Diabetic neuropathy || id:finn-b-DM_NEUROPATHY	finn-b-DM_NEUROPATHY	Diabetic neuropathy	Diabetic neuropathy || ||	TRUE	igd
rs1215468	13	80707429	-0.0143	0.0428		0.738599	0.2979	G	A	Diabetic neuropathy || id:finn-b-DM_NEUROPATHY	finn-b-DM_NEUROPATHY	Diabetic neuropathy	Diabetic neuropathy || ||	TRUE	igd
rs4932264	15	90422986	0.0454	0.0457		0.3207	0.7592	C	T	Diabetic neuropathy || id:finn-b-DM_NEUROPATHY	finn-b-DM_NEUROPATHY	Diabetic neuropathy	Diabetic neuropathy || ||	TRUE	igd
rs11257655	10	12307894	0.0435	0.0444		0.3265	0.2638	T	C	Diabetic neuropathy || id:finn-b-DM_NEUROPATHY	finn-b-DM_NEUROPATHY	Diabetic neuropathy	Diabetic neuropathy || ||	TRUE	igd
rs1613295	10	80954789	0.103	0.0403		0.0106601	0.6252	G	T	Diabetic neuropathy || id:finn-b-DM_NEUROPATHY	finn-b-DM_NEUROPATHY	Diabetic neuropathy	Diabetic neuropathy || ||	TRUE	igd
rs987237	6	50803050	-0.0233	0.0478		0.625801	0.2115	G	A	Diabetic neuropathy || id:finn-b-DM_NEUROPATHY	finn-b-DM_NEUROPATHY	Diabetic neuropathy	Diabetic neuropathy || ||	TRUE	igd
rs10195252	2	165513091	-0.0559	0.0407		0.17	0.3591	C	T	Diabetic neuropathy || id:finn-b-DM_NEUROPATHY	finn-b-DM_NEUROPATHY	Diabetic neuropathy	Diabetic neuropathy || ||	TRUE	igd
rs10001190	4	6284633	0.1227	0.0406		0.00252901	0.6349	G	A	Diabetic neuropathy || id:finn-b-DM_NEUROPATHY	finn-b-DM_NEUROPATHY	Diabetic neuropathy	Diabetic neuropathy || ||	TRUE	igd
rs1496653	3	23454790	-0.0214	0.0422		0.6127	0.3116	G	A	Diabetic neuropathy || id:finn-b-DM_NEUROPATHY	finn-b-DM_NEUROPATHY	Diabetic neuropathy	Diabetic neuropathy || ||	TRUE	igd
rs849142	7	28185891	0.0019	0.0391		0.9605	0.485	C	T	Diabetic neuropathy || id:finn-b-DM_NEUROPATHY	finn-b-DM_NEUROPATHY	Diabetic neuropathy	Diabetic neuropathy || ||	TRUE	igd
rs2796441	9	84308948	-0.0258	0.0397		0.515901	0.417	A	G	Diabetic neuropathy || id:finn-b-DM_NEUROPATHY	finn-b-DM_NEUROPATHY	Diabetic neuropathy	Diabetic neuropathy || ||	TRUE	igd
rs10965246	9	22132698	0.0051	0.054		0.9253	0.1522	C	T	Diabetic neuropathy || id:finn-b-DM_NEUROPATHY	finn-b-DM_NEUROPATHY	Diabetic neuropathy	Diabetic neuropathy || ||	TRUE	igd
rs7018475	9	22137685	0.0791	0.0437		0.0706594	0.2781	G	T	Diabetic neuropathy || id:finn-b-DM_NEUROPATHY	finn-b-DM_NEUROPATHY	Diabetic neuropathy	Diabetic neuropathy || ||	TRUE	igd
rs9273268	6	32614752	0.3962	0.042		4.00313e-21	0.5207	C	T	Diabetic neuropathy || id:finn-b-DM_NEUROPATHY	finn-b-DM_NEUROPATHY	Diabetic neuropathy	Diabetic neuropathy || ||	TRUE	igd	TRUE	rs9273268	rs17612496	C	T	G	T
