## Supplementary Material 4 for "Oral Metformin May Exacerbate Diabetic Neuropathy: A Two-Sample Mendelian Randomization Study"

### Sheet: Sheet1
SNP	logOR	logLower	logUpper	p
rs10001190	46.5249	16.3516	76.6981	0.00250972
rs10195252	29.1624	-12.4538	70.7786	0.169608
rs10420309	41.3834	-7.10543e-15	82.7668	0.0499958
rs10965246	-1.18606	-25.8002	23.4281	0.924756
rs11257655	15.905	-15.9138	47.7238	0.32722
rs11658063	11.8985	-19.9365	43.7335	0.463828
rs11708067	33.619	-13.7192	80.9572	0.163932
rs1215468	4.88265	-23.7604	33.5257	0.738295
rs13266634	-22.6515	-53.6368	8.33386	0.151905
rs1421085	15.9497	-6.02228	37.9217	0.154799
rs1496653	7.33037	-21.0019	35.6626	0.612078
rs1613295	42.8908	9.99896	75.7825	0.0105934
rs17036160	18.5245	-13.9715	51.0204	0.263863
rs17250977	-46.6091	-105.318	12.1	0.119698
rs17513135	40.8423	0.0844104	81.6003	0.0495232
rs1800961	14.7221	-19.5025	48.9466	0.399163
rs2009222	-12.5894	-56.2615	31.0827	0.572066
rs2237895	-3.80234	-34.2403	26.6356	0.806576
rs2796441	14.1364	-28.4986	56.7715	0.515774
rs34744311	20.0837	-7.44361	47.611	0.152717
rs34872471	15.5661	4.41969	26.7124	0.0061971
rs459193	24.3656	-10.2082	58.9393	0.167188
rs4686471	33.665	-8.0415	75.3716	0.113629
rs4752792	-0.334646	-38.6584	37.9891	0.986345
rs4932264	-20.4735	-60.8667	19.9197	0.320498
rs62106258	58.4535	-5.87736	122.784	0.0749236
rs67232546	17.238	-30.0804	64.5565	0.475211
rs6769511	17.5662	-8.42549	43.5579	0.185289
rs7018475	29.0469	-2.40601	60.4999	0.0702851
rs7177055	42.4115	5.46637	79.3566	0.0244489
rs72802357	28.9874	-5.69269	63.6674	0.101366
rs73188924	0.276019	-44.9875	45.5395	0.990464
rs7376543	27.6477	-12.4458	67.7413	0.17651
rs74567345	25.5185	-3.44012	54.4772	0.0841383
rs7482891	-15.2281	-52.6497	22.1935	0.425108
rs76550717	35.5411	3.41711	67.6651	0.0301214
rs76675804	43.567	0.42635	86.7076	0.0477743
rs7756992	24.0192	-1.41989	49.4583	0.0642268
rs780093	22.3904	-16.6504	61.4312	0.260976
rs849142	-0.792985	-32.7778	31.1919	0.961243
rs947791	-20.4022	-78.7149	37.9105	0.492867
rs9669278	32.1469	-8.51338	72.8071	0.121233
rs987237	-9.60223	-48.2123	29.0078	0.625941
rs9957264	8.90733	-25.0395	42.8542	0.607052
All - Inverse variance weighted	15.8311	10.785	20.8771	7.79097e-10
All - Inverse variance weighted (fixed effects)	15.8311	11.0979	20.5643	5.54346e-11
All - Simple mode	21.4775	7.22692	35.728	0.00507007
All - Weighted mode	16.7638	7.28501	26.2425	0.00120929
All - Weighted median	15.7951	8.17049	23.4196	4.90023e-05
All - MR Egger	15.6167	1.73443	29.4989	0.0329921
