## Supplementary Material 5 for "Oral Metformin May Exacerbate Diabetic Neuropathy: A Two-Sample Mendelian Randomization Study"

	Estimate	Std. Error	t value	Pr(>|t|)	Q	Q_pval
(Intercept)	0.000663150406757765	0.0203721116649593	0.0325518737411206	0.974186155257419	48.8708061863483	0.216469017948812
b_exp	15.6166783039388	7.08277919732924	2.20488001515387	0.0329921021785932	NA	NA
