## Supplementary Material 6 for "Oral Metformin May Exacerbate Diabetic Neuropathy: A Two-Sample Mendelian Randomization Study"

### Sheet: Sheet1
exposure	outcome	id.exposure	id.outcome	samplesize	SNP	b	se	p
Treatment/medication code: metformin || id:ukb-a-159	Diabetic neuropathy || id:finn-b-DM_NEUROPATHY	ukb-a-159	finn-b-DM_NEUROPATHY		rs10001190	43.5031	14.3947	0.00250972
Treatment/medication code: metformin || id:ukb-a-159	Diabetic neuropathy || id:finn-b-DM_NEUROPATHY	ukb-a-159	finn-b-DM_NEUROPATHY		rs10965246	-1.10933	11.7459	0.924756
Treatment/medication code: metformin || id:ukb-a-159	Diabetic neuropathy || id:finn-b-DM_NEUROPATHY	ukb-a-159	finn-b-DM_NEUROPATHY		rs11257655	16.3356	16.6736	0.32722
Treatment/medication code: metformin || id:ukb-a-159	Diabetic neuropathy || id:finn-b-DM_NEUROPATHY	ukb-a-159	finn-b-DM_NEUROPATHY		rs115576427	28.1437	16.8754	0.0953677
Treatment/medication code: metformin || id:ukb-a-159	Diabetic neuropathy || id:finn-b-DM_NEUROPATHY	ukb-a-159	finn-b-DM_NEUROPATHY		rs11602873	32.4737	15.2603	0.0333385
Treatment/medication code: metformin || id:ukb-a-159	Diabetic neuropathy || id:finn-b-DM_NEUROPATHY	ukb-a-159	finn-b-DM_NEUROPATHY		rs11658063	10.9268	14.9159	0.463828
Treatment/medication code: metformin || id:ukb-a-159	Diabetic neuropathy || id:finn-b-DM_NEUROPATHY	ukb-a-159	finn-b-DM_NEUROPATHY		rs12889801	12.4822	18.4868	0.499554
Treatment/medication code: metformin || id:ukb-a-159	Diabetic neuropathy || id:finn-b-DM_NEUROPATHY	ukb-a-159	finn-b-DM_NEUROPATHY		rs13266634	-22.0858	15.4141	0.151905
Treatment/medication code: metformin || id:ukb-a-159	Diabetic neuropathy || id:finn-b-DM_NEUROPATHY	ukb-a-159	finn-b-DM_NEUROPATHY		rs1421085	16.7852	11.7974	0.154799
Treatment/medication code: metformin || id:ukb-a-159	Diabetic neuropathy || id:finn-b-DM_NEUROPATHY	ukb-a-159	finn-b-DM_NEUROPATHY		rs1496653	7.10307	14.007	0.612078
Treatment/medication code: metformin || id:ukb-a-159	Diabetic neuropathy || id:finn-b-DM_NEUROPATHY	ukb-a-159	finn-b-DM_NEUROPATHY		rs1800961	13.1192	15.5604	0.399163
Treatment/medication code: metformin || id:ukb-a-159	Diabetic neuropathy || id:finn-b-DM_NEUROPATHY	ukb-a-159	finn-b-DM_NEUROPATHY		rs2237895	-3.69196	15.0787	0.806576
Treatment/medication code: metformin || id:ukb-a-159	Diabetic neuropathy || id:finn-b-DM_NEUROPATHY	ukb-a-159	finn-b-DM_NEUROPATHY		rs2972143	54.4039	17.4609	0.00183469
Treatment/medication code: metformin || id:ukb-a-159	Diabetic neuropathy || id:finn-b-DM_NEUROPATHY	ukb-a-159	finn-b-DM_NEUROPATHY		rs34744311	21.0949	14.7517	0.152717
Treatment/medication code: metformin || id:ukb-a-159	Diabetic neuropathy || id:finn-b-DM_NEUROPATHY	ukb-a-159	finn-b-DM_NEUROPATHY		rs34872471	14.911	5.44762	0.0061971
Treatment/medication code: metformin || id:ukb-a-159	Diabetic neuropathy || id:finn-b-DM_NEUROPATHY	ukb-a-159	finn-b-DM_NEUROPATHY		rs459193	22.9137	16.5886	0.167188
Treatment/medication code: metformin || id:ukb-a-159	Diabetic neuropathy || id:finn-b-DM_NEUROPATHY	ukb-a-159	finn-b-DM_NEUROPATHY		rs4932264	-18.9986	19.1241	0.320498
Treatment/medication code: metformin || id:ukb-a-159	Diabetic neuropathy || id:finn-b-DM_NEUROPATHY	ukb-a-159	finn-b-DM_NEUROPATHY		rs7018475	27.732	15.321	0.0702851
Treatment/medication code: metformin || id:ukb-a-159	Diabetic neuropathy || id:finn-b-DM_NEUROPATHY	ukb-a-159	finn-b-DM_NEUROPATHY		rs76895963	13.0967	9.62511	0.173614
Treatment/medication code: metformin || id:ukb-a-159	Diabetic neuropathy || id:finn-b-DM_NEUROPATHY	ukb-a-159	finn-b-DM_NEUROPATHY		rs7766070	23.3568	12.6047	0.0638806
Treatment/medication code: metformin || id:ukb-a-159	Diabetic neuropathy || id:finn-b-DM_NEUROPATHY	ukb-a-159	finn-b-DM_NEUROPATHY		rs810517	21.5361	14.9332	0.149257
Treatment/medication code: metformin || id:ukb-a-159	Diabetic neuropathy || id:finn-b-DM_NEUROPATHY	ukb-a-159	finn-b-DM_NEUROPATHY		rs849142	-0.74332	15.2967	0.961243
Treatment/medication code: metformin || id:ukb-a-159	Diabetic neuropathy || id:finn-b-DM_NEUROPATHY	ukb-a-159	finn-b-DM_NEUROPATHY		rs9808924	15.4636	11.1359	0.164947
Treatment/medication code: metformin || id:ukb-a-159	Diabetic neuropathy || id:finn-b-DM_NEUROPATHY	ukb-a-159	finn-b-DM_NEUROPATHY		rs9957264	7.98588	15.5281	0.607052
Treatment/medication code: metformin || id:ukb-a-159	Diabetic neuropathy || id:finn-b-DM_NEUROPATHY	ukb-a-159	finn-b-DM_NEUROPATHY		All - Inverse variance weighted	14.7308	2.82162	1.78277e-07
Treatment/medication code: metformin || id:ukb-a-159	Diabetic neuropathy || id:finn-b-DM_NEUROPATHY	ukb-a-159	finn-b-DM_NEUROPATHY		All - Inverse variance weighted (fixed effects)	14.7308	2.61556	1.78154e-08
Treatment/medication code: metformin || id:ukb-a-159	Diabetic neuropathy || id:finn-b-DM_NEUROPATHY	ukb-a-159	finn-b-DM_NEUROPATHY		All - Simple mode	15.4056	6.69362	0.0307591
Treatment/medication code: metformin || id:ukb-a-159	Diabetic neuropathy || id:finn-b-DM_NEUROPATHY	ukb-a-159	finn-b-DM_NEUROPATHY		All - Weighted mode	14.975	4.76368	0.00455146
Treatment/medication code: metformin || id:ukb-a-159	Diabetic neuropathy || id:finn-b-DM_NEUROPATHY	ukb-a-159	finn-b-DM_NEUROPATHY		All - Weighted median	14.918	3.85379	0.000108387
Treatment/medication code: metformin || id:ukb-a-159	Diabetic neuropathy || id:finn-b-DM_NEUROPATHY	ukb-a-159	finn-b-DM_NEUROPATHY		All - MR Egger	14.2852	6.90432	0.0504929
