## Supplementary Material 7 for "Oral Metformin May Exacerbate Diabetic Neuropathy: A Two-Sample Mendelian Randomization Study"

	Estimate	Std. Error	t value	Pr(>|t|)	Q	Q_pval
(Intercept)	0.000424741508283295	0.0234354250369681	0.0181239088949011	0.985696312455319	27.0118676285508	0.255462879209169
b_exp	14.3660935654221	6.78191329935244	2.11829507858701	0.0451673681325957	NA	NA
